# Unique proteome signatures in ICU patients with COVID-19 and delirium: an observational study

**DOI:** 10.1101/2024.12.09.24317145

**Authors:** Andreas Edel, Jayanth Sreekanth, Florian Kurth, Markus Ralser, Vadim Demichev, Michael Mülleder, Eric Blanc, Claudia Spies

## Abstract

**Background:** Delirium is common in COVID-19 intensive care unit (ICU) patients. Biomarkers for prediction, detection, and monitoring are missing. Unbiased omics analyses are warranted to gain a systems biology view on pathophysiology.

**Methods:** This prospective observational satellite study aims to investigate the proteome signatures of COVID-19 ICU patients, comparing those with delirium to those without. This study was conducted in ICUs of a university hospital between March 2020 and September 2021. ICU patients of legal age with a positive SARS-CoV-2 test were screened daily for oversedation and delirium. Blood samples were taken thrice a week. 457 samples were analyzed using data-independent acquisition mass spectrometry to determine protein levels. A mixed-effects regression model was developed to identify proteins significantly influenced by delirium, accounting for sex and age as confounders. This model also aimed to determine proteins that were either up- or downregulated in association with delirium. Additionally, an enrichment analysis was conducted to examine the biological pathways linked to these delirium-associated proteins.

**Results:** Out of 360 ICU patients, 69 were analyzed for protein profiling. Out of these 69 patients, 42 patients (60.9%) had delirium on ICU admission, and 27 (39.1%) did not. Based on the multivariate model, the analysis of 204 proteins unfolded 125 (61.3%) to be differentially expressed. In total, 80.8% (n=101) of these 125 proteins were associated with delirium. Of these, 10 proteins were uniquely associated with delirium and were not significant in the multivariate model (SERPING1, SERPINA7, HP, TGFBI, CD5L, IGHV3-7, IGHV1-46, IGHV3-15, IGHV3-23, and “IGHV4-34;IGHV4-38-2”). In the univariate model for delirium, six out of 111 significant proteins showed increased expression with a log2FC > 0.5: PIGR, MST1, LBP, CRP, SAA1, and “SAA1;SAA2”; while three showed decreased expression with a log2FC < - 0.5: HP, PPBP, and “HP;HPR”. The enrichment analysis of delirium-influenced proteins revealed three significant pathways: “Network map of SARS-CoV-2 signaling” (M42569/WP5115), “Acute inflammatory response” (M10617), and “Regulation of defense response” (M15277).

**Conclusion:** We identified a unique proteomic signature in COVID-19 ICU patients with delirium, including up- and downregulated proteins. These findings may provide potential biomarker candidates for the assessment of delirium risk and its underlying causes. These findings could be a further step towards the development of personalized, causative treatments for delirium and its monitoring in the ICU.

**Trial registration:** The study was retrospectively registered in the German Clinical Trials Register on May 13, 2020 (DRKS00021688).
