## supplementary figures and tables for "Unique proteome signatures in ICU patients with COVID-19 and delirium: an observational study": Enrichment_results.xls

### Sheet: Sheet 1
ID	Title	cerno	N1	AUC	cES	P.Value	adj.P.Val	man_adj.p.val	Genes
M42569	WP_NETWORK_MAP_OF_SARSCOV2_SIGNALING_PATHWAY	128.691	36	0.729001	1.78737	4.62053e-05	0.38452	0.00508258	AGT,ALB,APOA1,APOA2,APOC1,APOD,APOH,APOL1,APOM,C1R,C1S,C8A,CD14,CFB,CFH,CFI,CFP,CPN1,CRP,FGA,FGB,FGG,FN1,GSN,HBB,HBD,HP,HRG,ITIH3,ITIH4,LBP,LGALS3BP,LRG1,SAA1,SERPINA10,TF
M10617	GOBP_INFLAMMATORY_RESPONSE	128.892	39	0.729604	1.65246	0.000256663	1	0.0141165	A2M,AGT,AHSG,APOA1,APOA2,APOD,APOE,ATRN,C3,C4A,C4B,C5,CD14,CD44,CD5L,CRP,ECM1,F12,F2,FN1,HP,HPR,IGHG1,ITIH4,KLKB1,KNG1,LBP,LYZ,MBL2,ORM1,ORM2,PGLYRP2,PPBP,SAA1,SAA4,SERPINA1,SERPINA3,SERPINF1,SERPINF2
M15277	GOBP_REGULATION_OF_DEFENSE_RESPONSE	62.5391	16	0.762633	1.95435	0.000985969	1	0.0361522	A2M,AGT,AHSG,APOA1,APOE,C3,CFH,F12,HPX,KLKB1,LBP,MBL2,PGLYRP2,SAA1,SERPINF1,SERPING1
M1241	GOBP_NEGATIVE_REGULATION_OF_MULTICELLULAR_ORGANISMAL_PROCESS	105.137	37	0.645574	1.42077	0.0101133	1	0.123607	AGT,AHSG,APOA1,APOA2,APOA4,APOC1,APOC2,APOC3,APOD,APOE,APOH,APOM,C1QC,CPB2,CST3,ECM1,F11,F12,F2,FGA,FGB,FGG,FN1,HRG,KLKB1,KNG1,LBP,ORM1,PGLYRP2,PLG,PON1,PROS1,RBP4,SERPINF1,SERPINF2,SERPING1,VTN
M13156	GOBP_CYTOKINE_PRODUCTION	61.3256	18	0.61589	1.70349	0.00531539	1	0.123607	AGT,APOA1,APOA2,APOD,C3,C5,CD14,CLU,CRP,F2,FN1,LBP,LUM,ORM1,ORM2,PGLYRP2,SAA1,SERPINF2
M15749	GOBP_LIPID_LOCALIZATION	68.7279	22	0.62962	1.562	0.00996105	1	0.123607	AGT,APOA1,APOA2,APOA4,APOB,APOC1,APOC2,APOC3,APOD,APOE,APOF,APOH,APOL1,APOM,C3,CLU,CRP,LBP,LCAT,LPA,PON1,RBP4
M16862	GOBP_ACUTE_PHASE_RESPONSE	54.1231	16	0.692487	1.69135	0.00858592	1	0.123607	A2M,AHSG,CRP,F2,FN1,HP,ITIH4,LBP,MBL2,ORM1,ORM2,SAA1,SAA4,SERPINA1,SERPINA3,SERPINF2
M4850	GOBP_REGULATION_OF_IMMUNE_EFFECTOR_PROCESS	53.9566	16	0.707779	1.68615	0.00893616	1	0.123607	A2M,APOA1,APOA2,AZGP1,C3,C4BPA,C4BPB,CD5L,CFH,FCN3,HPX,LBP,MBL2,PGLYRP2,RBP4,SERPING1
M6557	GOBP_ACUTE_INFLAMMATORY_RESPONSE	71.1681	22	0.677073	1.61746	0.00587303	1	0.123607	A2M,AHSG,APOA2,C3,CRP,F12,F2,FN1,HP,HPR,IGHG1,ITIH4,KLKB1,LBP,MBL2,ORM1,ORM2,SAA1,SAA4,SERPINA1,SERPINA3,SERPINF2
M3458	GOBP_DEFENSE_RESPONSE	243.475	99	0.624339	1.22967	0.0152553	1	0.167809	A2M,AGT,AHSG,APOA1,APOA2,APOA4,APOD,APOE,APOL1,ATRN,C1QA,C1QB,C1QC,C1R,C1RL,C1S,C2,C3,C4A,C4B,C4BPA,C4BPB,C5,C6,C7,C8A,C8B,C8G,C9,CD14,CD44,CD5L,CFB,CFD,CFH,CFHR1,CFHR2,CFHR5,CFI,CFP,CLU,CRP,CST3,ECM1,F12,F2,FCN3,FGA,FGB,FN1,GSN,HP,HPR,HPX,HRG,IGHA1,IGHA2,IGHG1,IGHG2,IGHG3,IGHG4,IGHM,IGHV1-18,IGHV1-69,IGHV3-13,IGHV3-15,IGHV3-23,IGHV3-49,IGHV3-64D,IGHV3-7,IGHV3-72,IGHV3-74,IGHV5-51,IGHV6-1,IGKC,IG…
M13345	GOBP_REGULATION_OF_RESPONSE_TO_STRESS	89.6261	33	0.618465	1.35797	0.0281498	1	0.182146	A2M,AGT,AHSG,AMBP,APOA1,APOE,APOH,C3,CD44,CFH,CLU,CPB2,F11,F12,F2,FGA,FGB,FGG,HPX,HRG,KLKB1,KNG1,LBP,MBL2,PGLYRP2,PLG,PROS1,SAA1,SERPINC1,SERPINF1,SERPINF2,SERPING1,VTN
M14548	GOBP_REGULATION_OF_RESPONSE_TO_EXTERNAL_STIMULUS	86.726	31	0.628939	1.39881	0.0208033	1	0.182146	A2M,AGT,AHSG,APOA1,APOE,APOH,C3,C5,CFH,CPB2,F11,F12,F2,FGA,FGB,FGG,HPX,HRG,KLKB1,KNG1,LBP,MBL2,PGLYRP2,PLG,PROS1,SAA1,SERPINC1,SERPINF1,SERPINF2,SERPING1,VTN
M17351	GOBP_HOMEOSTATIC_PROCESS	87.3597	31	0.700354	1.40903	0.0186289	1	0.182146	AGT,ALB,APOA1,APOA2,APOA4,APOB,APOC2,APOC3,APOE,APOM,AZGP1,CP,CPB2,F2,GPLD1,HPX,IGHA1,IGHA2,IGHG3,IGKC,JCHAIN,KNG1,LCAT,LYZ,PIGR,PLG,RBP4,SAA1,SERPINA3,SERPINF1,TF
M17520	GOBP_CHEMICAL_HOMEOSTASIS	58.8976	20	0.718207	1.47244	0.0273287	1	0.182146	AGT,APOA1,APOA2,APOA4,APOB,APOC2,APOC3,APOE,APOM,CP,CPB2,F2,GPLD1,HPX,KNG1,LCAT,RBP4,SAA1,SERPINF1,TF
M40375	GOBP_POSITIVE_REGULATION_OF_GENE_EXPRESSION	62.2652	21	0.606297	1.4825	0.0226866	1	0.182146	AGT,APOA2,APOB,C3,C5,CD14,CLEC3B,CLU,CRP,F12,FN1,GSN,HPX,KLKB1,LBP,LUM,ORM1,ORM2,RBP4,SAA1,SERPINF2
M6658	GOBP_RESPONSE_TO_ENDOGENOUS_STIMULUS	49.0277	16	0.739694	1.53212	0.0275955	1	0.182146	A2M,AGT,AHSG,APOA1,APOA2,APOB,APOE,C2,CD44,CLEC3B,CPN1,FGB,GPLD1,LCAT,LRG1,SERPINF1
M7398	GOBP_NEGATIVE_REGULATION_OF_RESPONSE_TO_STIMULUS	89.9672	33	0.628389	1.36314	0.0266226	1	0.182146	A2M,AGT,AHSG,AMBP,APOA1,APOD,APOE,APOH,C4BPA,C4BPB,C5,CD44,CLU,CPB2,ECM1,F11,F12,F2,FBLN1,FGA,FGB,FGG,HRG,KLKB1,KNG1,PGLYRP2,PLG,PROS1,SAA1,SERPINF1,SERPINF2,SERPING1,VTN
M12410	GOBP_PROTEIN_MATURATION	51.8228	18	0.682796	1.43952	0.0425702	1	0.229813	APOH,C1R,C1RL,CD5L,CLEC3B,CPB2,CPN1,F11,F12,F9,FGA,FGB,FGG,GSN,HP,HPR,KLKB1,SERPINF2
M13558	GOBP_RESPONSE_TO_OXYGEN_CONTAINING_COMPOUND	63.5699	23	0.640884	1.38196	0.0438733	1	0.229813	A2M,AGT,AHSG,APOA2,APOA4,APOB,APOD,APOE,C2,CD14,CLU,CPB2,F5,GPLD1,GPX3,HBA1,HBB,HP,LBP,PON1,PPBP,RBP4,SERPINF1
M22825	GOBP_PROTEIN_PROCESSING	51.8228	18	0.682796	1.43952	0.0425702	1	0.229813	APOH,C1R,C1RL,CD5L,CLEC3B,CPB2,CPN1,F11,F12,F9,FGA,FGB,FGG,GSN,HP,HPR,KLKB1,SERPINF2
M22941	GOBP_POSITIVE_REGULATION_OF_SIGNALING	58.9147	21	0.673692	1.40273	0.0432529	1	0.229813	AGT,APOA1,APOE,C3,CD14,CD44,ECM1,F10,F2,FGA,FGB,FGG,FN1,GPLD1,HPX,LBP,LRG1,RBP4,SERPINF2,VTN,VWF
M1774	GOBP_POSITIVE_REGULATION_OF_PROTEIN_METABOLIC_PROCESS	47.4601	17	0.602391	1.39589	0.0624353	1	0.308876	AGT,APOE,C3,C4BPA,C4BPB,CD44,CLEC3B,CLU,F12,F2,FBLN1,FN1,GPLD1,GSN,HPX,KLKB1,VTN
M40437	GOBP_SMALL_MOLECULE_METABOLIC_PROCESS	52.0039	19	0.581223	1.36852	0.0645832	1	0.308876	APOA1,APOA2,APOA4,APOB,APOC1,APOC2,APOC3,APOD,APOE,APOF,APOL1,C3,GC,GPLD1,LCAT,MST1,PON1,RBP4,TTR
M16059	GOBP_REGULATION_OF_PROTEOLYSIS	108.585	44	0.6125	1.23392	0.0675581	1	0.309641	A2M,AGT,AHSG,AMBP,APOE,C3,C4A,C4B,C5,CD44,CLEC3B,CLU,CPB2,CST3,ECM1,F12,F2,FBLN1,FETUB,FN1,GPLD1,GSN,HRG,ITIH1,ITIH2,ITIH3,ITIH4,KLKB1,KNG1,LPA,PROS1,PZP,SERPINA1,SERPINA10,SERPINA3,SERPINA4,SERPINA6,SERPINA7,SERPINC1,SERPIND1,SERPINF1,SERPINF2,SERPING1,VTN
M15630	GOBP_REGULATION_OF_TRANSPORT	74.1255	29	0.620296	1.27803	0.0752174	1	0.330956	AGT,AHSG,APOA1,APOA2,APOA4,APOC1,APOC2,APOC3,APOD,APOE,C2,C3,C4A,C4B,CD14,CLU,CPB2,F2,FCN3,FGA,FGB,FGG,GPLD1,MBL2,PON1,RBP4,SAA1,TF,VTN
M15500	GOBP_POSITIVE_REGULATION_OF_TRANSPORT	59.684	23	0.645688	1.29748	0.0847847	1	0.333945	AGT,AHSG,APOA1,APOA2,APOE,C2,C3,C4A,C4B,CD14,CLU,CPB2,F2,FCN3,FGA,FGB,FGG,GPLD1,MBL2,PON1,RBP4,TF,VTN
M17569	GOBP_PROTEOLYSIS	163.503	70	0.608102	1.16788	0.0850042	1	0.333945	A2M,AGT,AHSG,AMBP,APOE,APOH,C1R,C1RL,C1S,C2,C3,C4A,C4B,C5,CD44,CD5L,CFB,CFD,CFH,CFI,CLEC3B,CLU,CNDP1,CPB2,CPN1,CST3,ECM1,F10,F11,F12,F2,F9,FBLN1,FCN3,FETUB,FGA,FGB,FGG,FN1,GPLD1,GSN,HABP2,HP,HPR,HRG,ITIH1,ITIH2,ITIH3,ITIH4,KLKB1,KNG1,LPA,MASP1,MBL2,MST1,PLG,PROS1,PZP,SERPINA1,SERPINA10,SERPINA3,SERPINA4,SERPINA6,SERPINA7,SERPINC1,SERPIND1,SERPINF1,SERPINF2,SERPING1,VTN
M34171	GOBP_PROTEIN_CONTAINING_COMPLEX_ORGANIZATION	55.2834	21	0.620869	1.31627	0.0821422	1	0.333945	AGT,APOA1,APOA2,APOA4,APOB,APOC1,APOC2,APOC3,APOE,APOM,C9,CLU,FGA,FGB,FGG,FN1,GSN,HRG,JCHAIN,LCAT,PON1
M14017	GOBP_NEGATIVE_REGULATION_OF_PROTEIN_METABOLIC_PROCESS	94.0136	39	0.598912	1.2053	0.104534	1	0.370927	A2M,AGT,AHSG,AMBP,APOD,APOE,C3,C4A,C4B,C5,CD44,CLU,CPB2,CST3,ECM1,F2,FBLN1,FETUB,HRG,ITIH1,ITIH2,ITIH3,ITIH4,KNG1,LPA,PROS1,PZP,SERPINA1,SERPINA10,SERPINA3,SERPINA4,SERPINA6,SERPINA7,SERPINC1,SERPIND1,SERPINF1,SERPINF2,SERPING1,VTN
M14099	GOBP_LIPID_METABOLIC_PROCESS	62.8975	25	0.551508	1.25795	0.104116	1	0.370927	AGT,APOA1,APOA2,APOA4,APOB,APOC1,APOC2,APOC3,APOD,APOE,APOF,APOH,APOL1,C3,CLU,F2,GC,GPLD1,LCAT,LPA,PON1,RBP4,SERPINA3,SERPINA6,TTR
M40389	GOBP_CELL_MIGRATION	51.8285	20	0.620109	1.29571	0.0996129	1	0.370927	AGT,APOA1,APOD,APOE,APOH,ATRN,C5,CD44,ECM1,F10,FN1,GPLD1,HRG,LBP,PLG,PPBP,SAA1,SELL,SERPINF1,VTN
M16589	GOBP_ZYMOGEN_ACTIVATION	42.0105	16	0.662234	1.31283	0.110868	1	0.377008	APOH,C1R,C1RL,CD5L,CLEC3B,CPB2,F11,F12,F9,FGA,FGB,FGG,HP,HPR,KLKB1,SERPINF2
M4627	GOBP_REGULATION_OF_CELL_POPULATION_PROLIFERATION	48.7744	19	0.585206	1.28354	0.113102	1	0.377008	AGT,APOD,APOE,APOH,AZGP1,CLU,CPB2,CRP,ECM1,F2,FBLN1,FN1,GPLD1,HRG,LRG1,PLG,RBP4,SERPINF1,SERPINF2
M14037	GOBP_RESPONSE_TO_LIPID	43.8084	17	0.619692	1.28848	0.120936	1	0.380085	A2M,AGT,APOA2,APOA4,APOB,C2,CD14,CLU,CPN1,GPLD1,GPX3,LBP,LCAT,PON1,PPBP,RBP4,SERPINF1
M42929	GOBP_NITROGEN_COMPOUND_TRANSPORT	43.9399	17	0.634791	1.29235	0.118252	1	0.380085	AFM,AGT,APOB,APOD,APOE,AZGP1,CLU,FGA,FGB,FGG,GPLD1,HBA1,HBB,HPX,HRG,RBP4,SAA1
M10339	GOBP_NEGATIVE_REGULATION_OF_PROTEOLYSIS	81.7395	35	0.609467	1.16771	0.159333	1	0.422727	A2M,AGT,AHSG,AMBP,C3,C4A,C4B,C5,CD44,CPB2,CST3,ECM1,F2,FETUB,HRG,ITIH1,ITIH2,ITIH3,ITIH4,KNG1,LPA,PROS1,PZP,SERPINA1,SERPINA10,SERPINA3,SERPINA4,SERPINA6,SERPINA7,SERPINC1,SERPIND1,SERPINF1,SERPINF2,SERPING1,VTN
M10900	GOBP_NEGATIVE_REGULATION_OF_HYDROLASE_ACTIVITY	85.1418	37	0.597831	1.15056	0.176777	1	0.422727	A2M,AGT,AHSG,AMBP,APOA1,APOA2,APOC1,APOC3,C3,C4A,C4B,C5,CD44,CST3,ECM1,FETUB,HRG,ITIH1,ITIH2,ITIH3,ITIH4,KNG1,LPA,PROS1,PZP,SERPINA1,SERPINA10,SERPINA3,SERPINA4,SERPINA6,SERPINA7,SERPINC1,SERPIND1,SERPINF1,SERPINF2,SERPING1,VTN
M12514	GOBP_DEFENSE_RESPONSE_TO_OTHER_ORGANISM	166.971	75	0.533953	1.11314	0.162733	1	0.422727	A2M,APOA4,APOE,APOL1,C1QA,C1QB,C1QC,C1R,C1RL,C1S,C2,C3,C4A,C4B,C4BPA,C4BPB,C5,C6,C7,C8A,C8B,C8G,C9,CD14,CFB,CFD,CFH,CFHR1,CFHR2,CFHR5,CFI,CFP,CLU,CRP,F12,F2,FCN3,FGA,FGB,GSN,HP,HPX,HRG,IGHA1,IGHA2,IGHG1,IGHG2,IGHG3,IGHG4,IGHM,IGHV1-18,IGHV1-69,IGHV3-13,IGHV3-15,IGHV3-23,IGHV3-49,IGHV3-64D,IGHV3-7,IGHV3-72,IGHV3-74,IGHV5-51,IGHV6-1,IGKC,IGKV3-20,IGLC7,IGLL5,JCHAIN,LBP,LYZ,MASP1,MBL2,PGLYRP2,PPBP,S…
M13484	GOBP_REGULATION_OF_PEPTIDASE_ACTIVITY	83.1925	36	0.582837	1.15545	0.172778	1	0.422727	A2M,AGT,AHSG,AMBP,C3,C4A,C4B,C5,CD44,CST3,ECM1,FBLN1,FETUB,FN1,GSN,HRG,ITIH1,ITIH2,ITIH3,ITIH4,KNG1,LPA,PROS1,PZP,SERPINA1,SERPINA10,SERPINA3,SERPINA4,SERPINA6,SERPINA7,SERPINC1,SERPIND1,SERPINF1,SERPINF2,SERPING1,VTN
M13991	GOBP_NEGATIVE_REGULATION_OF_CATALYTIC_ACTIVITY	92.1354	40	0.599848	1.15169	0.166806	1	0.422727	A2M,AGT,AHSG,AMBP,APOA1,APOA2,APOC1,APOC2,APOC3,APOE,C3,C4A,C4B,C5,CD44,CST3,ECM1,FETUB,HP,HRG,ITIH1,ITIH2,ITIH3,ITIH4,KNG1,LPA,PROS1,PZP,SERPINA1,SERPINA10,SERPINA3,SERPINA4,SERPINA6,SERPINA7,SERPINC1,SERPIND1,SERPINF1,SERPINF2,SERPING1,VTN
M14398	GOBP_CELLULAR_LIPID_METABOLIC_PROCESS	42.3412	17	0.595785	1.24533	0.154254	1	0.422727	AGT,APOA1,APOA2,APOA4,APOB,APOC1,APOC2,APOC3,APOD,APOE,APOH,C3,GPLD1,LCAT,PON1,RBP4,TTR
M14917	GOBP_REGULATION_OF_CELL_DEATH	45.9377	19	0.629872	1.20889	0.176393	1	0.422727	AGT,ALB,APOE,APOH,C1QA,CD44,CLU,FGA,FGB,FGG,GPLD1,GSN,HBA1,HBB,HP,HPR,HRG,KNG1,SERPINF1
M16887	GOBP_NEGATIVE_REGULATION_OF_RESPONSE_TO_EXTERNAL_STIMULUS	53.4437	22	0.60989	1.21463	0.15565	1	0.422727	A2M,APOA1,APOE,APOH,C5,CPB2,F11,F12,F2,FGA,FGB,FGG,HRG,KLKB1,KNG1,PLG,PROS1,SAA1,SERPINF1,SERPINF2,SERPING1,VTN
M3064	GOBP_INNATE_IMMUNE_RESPONSE	148.219	66	0.520202	1.12287	0.158496	1	0.422727	A2M,APOA4,APOE,APOL1,C1QA,C1QB,C1QC,C1R,C1RL,C1S,C2,C3,C4A,C4B,C4BPA,C4BPB,C5,C6,C7,C8A,C8B,C8G,C9,CD14,CFB,CFD,CFH,CFHR5,CFI,CFP,CLU,CRP,F12,FCN3,FGA,FGB,GSN,HPX,IGHA1,IGHA2,IGHG1,IGHG2,IGHG3,IGHG4,IGHM,IGHV1-18,IGHV1-69,IGHV3-13,IGHV3-15,IGHV3-23,IGHV3-49,IGHV3-64D,IGHV3-7,IGHV3-72,IGHV3-74,IGHV5-51,IGHV6-1,IGKC,IGLC7,IGLL5,JCHAIN,LBP,MASP1,MBL2,PGLYRP2,SERPING1
M40425	GOBP_LOCOMOTION	58.5155	24	0.597917	1.21907	0.142193	1	0.422727	AGT,APOA1,APOB,APOD,APOE,APOH,ATRN,C5,CD44,ECM1,F10,FBLN1,FN1,GPLD1,HRG,LBP,PLG,PPBP,SAA1,SELL,SERPIND1,SERPINF1,TF,VTN
M5634	GOBP_RESPONSE_TO_WOUNDING	82.3575	35	0.602198	1.17654	0.1482	1	0.422727	APOA4,APOD,APOE,APOH,C4BPB,CD44,CPB2,F10,F11,F12,F13A1,F13B,F2,F5,F9,FBLN1,FGA,FGB,FGG,FN1,HBB,HRG,KLKB1,KNG1,PLG,PROS1,SAA1,SERPINA1,SERPINA10,SERPINC1,SERPIND1,SERPINF2,SERPING1,VTN,VWF
M13509	GOBP_NEGATIVE_REGULATION_OF_MOLECULAR_FUNCTION	97.8053	43	0.602773	1.13727	0.180812	1	0.423178	A2M,AGT,AHSG,AMBP,APOA1,APOA2,APOC1,APOC2,APOC3,APOE,C3,C4A,C4B,C5,CD44,CFHR1,CFHR2,CFHR5,CST3,ECM1,FETUB,HP,HRG,ITIH1,ITIH2,ITIH3,ITIH4,KNG1,LPA,PROS1,PZP,SERPINA1,SERPINA10,SERPINA3,SERPINA4,SERPINA6,SERPINA7,SERPINC1,SERPIND1,SERPINF1,SERPINF2,SERPING1,VTN
M12327	GOBP_REGULATION_OF_HYDROLASE_ACTIVITY	99.368	44	0.578267	1.12918	0.191519	1	0.429941	A2M,AGT,AHSG,AMBP,APOA1,APOA2,APOA4,APOC1,APOC2,APOC3,APOH,C3,C4A,C4B,C5,CD44,CST3,ECM1,FBLN1,FETUB,FN1,GPLD1,GSN,HRG,ITIH1,ITIH2,ITIH3,ITIH4,KNG1,LPA,PROS1,PZP,SERPINA1,SERPINA10,SERPINA3,SERPINA4,SERPINA6,SERPINA7,SERPINC1,SERPIND1,SERPINF1,SERPINF2,SERPING1,VTN
M5017	GOBP_REGULATION_OF_IMMUNE_SYSTEM_PROCESS	162.941	74	0.530977	1.10095	0.189636	1	0.429941	A2M,AMBP,APOA1,APOA2,APOD,APOE,AZGP1,C1QA,C1QB,C1QC,C1R,C1RL,C1S,C2,C3,C4A,C4B,C4BPA,C4BPB,C5,C6,C7,C8A,C8B,C8G,C9,CD14,CD5L,CFB,CFD,CFH,CFHR1,CFHR5,CFI,CFP,CLU,CRP,ECM1,FCN3,FN1,GPLD1,HPX,HRG,IGHA1,IGHA2,IGHG1,IGHG2,IGHG3,IGHG4,IGHM,IGHV1-18,IGHV1-69,IGHV3-13,IGHV3-15,IGHV3-23,IGHV3-49,IGHV3-64D,IGHV3-7,IGHV3-72,IGHV3-74,IGHV5-51,IGHV6-1,IGKC,IGLC7,IGLL5,LBP,MASP1,MBL2,ORM1,ORM2,PGLYRP2,PIGR,RBP…
M42801	GOBP_BIOLOGICAL_PROCESS_INVOLVED_IN_INTERSPECIES_INTERACTION_BETWEEN_ORGANISMS	172.56	79	0.526785	1.09215	0.202587	1	0.445691	A2M,APOA4,APOB,APOE,APOL1,C1QA,C1QB,C1QC,C1R,C1RL,C1S,C2,C3,C4A,C4B,C4BPA,C4BPB,C5,C6,C7,C8A,C8B,C8G,C9,CD14,CFB,CFD,CFH,CFHR1,CFHR2,CFHR5,CFI,CFP,CLU,CRP,F12,F2,FCN3,FGA,FGB,FN1,GSN,HP,HPX,HRG,IGHA1,IGHA2,IGHG1,IGHG2,IGHG3,IGHG4,IGHM,IGHV1-18,IGHV1-69,IGHV3-13,IGHV3-15,IGHV3-23,IGHV3-49,IGHV3-64D,IGHV3-7,IGHV3-72,IGHV3-74,IGHV5-51,IGHV6-1,IGKC,IGKV3-20,IGLC7,IGLL5,JCHAIN,LBP,LRG1,LYZ,MASP1,MBL2,…
M12074	GOBP_WOUND_HEALING	74.0846	33	0.595251	1.12249	0.231372	1	0.469537	APOE,APOH,C4BPB,CD44,CPB2,F10,F11,F12,F13A1,F13B,F2,F5,F9,FBLN1,FGA,FGB,FGG,FN1,HBB,HRG,KLKB1,KNG1,PLG,PROS1,SAA1,SERPINA1,SERPINA10,SERPINC1,SERPIND1,SERPINF2,SERPING1,VTN,VWF
M14945	GOBP_HEMOSTASIS	71.9454	32	0.591751	1.12415	0.231614	1	0.469537	APOE,APOH,C4BPB,CPB2,F10,F11,F12,F13A1,F13B,F2,F5,F9,FBLN1,FGA,FGB,FGG,FN1,HBB,HRG,KLKB1,KNG1,PLG,PROS1,SAA1,SERPINA1,SERPINA10,SERPINC1,SERPIND1,SERPINF2,SERPING1,VTN,VWF
M16235	GOBP_REGULATION_OF_BODY_FLUID_LEVELS	71.9454	32	0.591751	1.12415	0.231614	1	0.469537	APOE,APOH,C4BPB,CPB2,F10,F11,F12,F13A1,F13B,F2,F5,F9,FBLN1,FGA,FGB,FGG,FN1,HBB,HRG,KLKB1,KNG1,PLG,PROS1,SAA1,SERPINA1,SERPINA10,SERPINC1,SERPIND1,SERPINF2,SERPING1,VTN,VWF
M16870	GOBP_NEGATIVE_REGULATION_OF_PEPTIDASE_ACTIVITY	74.5586	33	0.595428	1.12968	0.219929	1	0.469537	A2M,AGT,AHSG,AMBP,C3,C4A,C4B,C5,CD44,CST3,ECM1,FETUB,HRG,ITIH1,ITIH2,ITIH3,ITIH4,KNG1,LPA,PROS1,PZP,SERPINA1,SERPINA10,SERPINA3,SERPINA4,SERPINA6,SERPINA7,SERPINC1,SERPIND1,SERPINF1,SERPINF2,SERPING1,VTN
M17126	GOBP_POSITIVE_REGULATION_OF_MULTICELLULAR_ORGANISMAL_PROCESS	63.0857	28	0.570008	1.12653	0.240211	1	0.469537	AGT,APOA2,APOC2,APOE,APOH,C3,C5,CD14,CLU,CPB2,ECM1,F12,F2,FGA,FGB,FGG,FN1,GPLD1,HRG,LBP,LRG1,LUM,ORM1,ORM2,PLG,SAA1,SERPINF1,SERPINF2
M39581	WP_COMPLEMENT_SYSTEM	80.032	36	0.538525	1.11156	0.241639	1	0.469537	ALB,APOA1,C1R,C1S,C2,C3,C4A,C4BPA,C5,C6,C7,C8A,C9,CFB,CFD,CFH,CFHR2,CFI,CFP,CPN1,CRP,F10,F11,F12,F13A1,FGA,FGB,FGG,KLKB1,MASP1,MBL2,PLG,PROS1,SELL,SERPING1,VTN
M7769	GOBP_REGULATION_OF_ANATOMICAL_STRUCTURE_MORPHOGENESIS	39.3335	17	0.619063	1.15687	0.243305	1	0.469537	AGT,APOA1,APOH,C3,C5,CD44,CST3,ECM1,F2,FBLN1,FGA,FGB,FGG,FN1,HRG,LRG1,SERPINF1
M11395	GOBP_REGULATION_OF_INTRACELLULAR_SIGNAL_TRANSDUCTION	40.2957	18	0.578554	1.11932	0.285925	1	0.542272	AGT,AMBP,APOA1,APOC3,APOE,CD14,CD44,CLU,ECM1,F10,F2,FBLN1,FGA,FGB,FGG,FN1,SERPINF2,VWF
M11889	GOBP_REGULATION_OF_VESICLE_MEDIATED_TRANSPORT	44.0398	20	0.551902	1.101	0.304565	1	0.552445	AHSG,APOA1,APOA2,APOC1,APOC2,APOC3,APOE,C2,C3,C4A,C4B,CD14,CLU,FCN3,FGA,FGB,FGG,MBL2,TF,VTN
M19817	GOBP_IMMUNE_RESPONSE	199.353	95	0.5014	1.04923	0.306356	1	0.552445	A2M,AMBP,APOA1,APOA2,APOA4,APOE,APOL1,AZGP1,C1QA,C1QB,C1QC,C1R,C1RL,C1S,C2,C3,C4A,C4B,C4BPA,C4BPB,C5,C6,C7,C8A,C8B,C8G,C9,CD14,CD5L,CFB,CFD,CFH,CFHR1,CFHR5,CFI,CFP,CLU,CRP,ECM1,F12,F2,FCN3,FGA,FGB,GPLD1,GSN,HPX,HRG,IGHA1,IGHA2,IGHG1,IGHG2,IGHG3,IGHG4,IGHM,IGHV1-18,IGHV1-69,IGHV3-13,IGHV3-15,IGHV3-23,IGHV3-49,IGHV3-64D,IGHV3-7,IGHV3-72,IGHV3-74,IGHV5-51,IGHV6-1,IGKC,IGKV1-16,IGKV1-17,IGKV1-5,IGKV1…
M2973	GOBP_TUBE_DEVELOPMENT	35.7355	16	0.570146	1.11673	0.297158	1	0.552445	AGT,APOB,APOD,APOE,APOH,C3,C5,ECM1,FN1,GPLD1,HRG,LRG1,RBP4,SERPINF1,SERPINF2,TGFBI
M12042	GOBP_NEGATIVE_REGULATION_OF_COAGULATION	36.6657	17	0.55615	1.0784	0.346191	1	0.560015	APOE,APOH,CPB2,F11,F12,F2,FGA,FGB,FGG,HRG,KLKB1,KNG1,PLG,PROS1,SERPINF2,SERPING1,VTN
M12336	GOBP_REGULATION_OF_IMMUNE_RESPONSE	140.033	67	0.506046	1.04502	0.343217	1	0.560015	A2M,AMBP,APOE,AZGP1,C1QA,C1QB,C1QC,C1R,C1RL,C1S,C2,C3,C4A,C4B,C4BPA,C4BPB,C5,C6,C7,C8A,C8B,C8G,C9,CD14,CD5L,CFB,CFD,CFH,CFHR1,CFHR5,CFI,CFP,CLU,CRP,ECM1,FCN3,GPLD1,HPX,HRG,IGHA1,IGHA2,IGHG1,IGHG2,IGHG3,IGHG4,IGHM,IGHV1-18,IGHV1-69,IGHV3-13,IGHV3-15,IGHV3-23,IGHV3-49,IGHV3-64D,IGHV3-7,IGHV3-72,IGHV3-74,IGHV5-51,IGHV6-1,IGKC,IGLC7,IGLL5,LBP,MASP1,MBL2,PGLYRP2,PIGR,SERPING1
M14818	GOBP_IMMUNE_EFFECTOR_PROCESS	134.594	64	0.507701	1.05151	0.327535	1	0.560015	A2M,APOA1,APOA2,AZGP1,C1QA,C1QB,C1QC,C1R,C1RL,C1S,C2,C3,C4A,C4B,C4BPA,C4BPB,C5,C6,C7,C8A,C8B,C8G,C9,CD5L,CFB,CFD,CFH,CFHR1,CFHR5,CFI,CFP,CLU,CRP,F2,FCN3,HPX,IGHA1,IGHA2,IGHG1,IGHG2,IGHG3,IGHG4,IGHM,IGHV1-18,IGHV1-69,IGHV3-13,IGHV3-15,IGHV3-23,IGHV3-49,IGHV3-64D,IGHV3-7,IGHV3-72,IGHV3-74,IGHV5-51,IGHV6-1,IGKC,IGLC7,IGLL5,LBP,MASP1,MBL2,PGLYRP2,RBP4,SERPING1
M15579	GOBP_DEFENSE_RESPONSE_TO_BACTERIUM	77.0076	36	0.514054	1.06955	0.321583	1	0.560015	CFP,CRP,F2,FGA,FGB,HP,IGHA1,IGHA2,IGHG1,IGHG2,IGHG3,IGHG4,IGHM,IGHV1-18,IGHV1-69,IGHV3-13,IGHV3-15,IGHV3-23,IGHV3-49,IGHV3-64D,IGHV3-7,IGHV3-72,IGHV3-74,IGHV5-51,IGHV6-1,IGKC,IGKV3-20,IGLC7,IGLL5,JCHAIN,LBP,LYZ,MBL2,PGLYRP2,PPBP,TF
M16105	GOBP_NEGATIVE_REGULATION_OF_RESPONSE_TO_WOUNDING	36.6657	17	0.55615	1.0784	0.346191	1	0.560015	APOE,APOH,CPB2,F11,F12,F2,FGA,FGB,FGG,HRG,KLKB1,KNG1,PLG,PROS1,SERPINF2,SERPING1,VTN
M18818	GOBP_RESPONSE_TO_BACTERIUM	95.3758	45	0.522851	1.05973	0.329081	1	0.560015	APOB,C2,C3,C4B,C4BPA,C4BPB,CD14,CFD,CFP,CRP,F2,FGA,FGB,HP,IGHA1,IGHA2,IGHG1,IGHG2,IGHG3,IGHG4,IGHM,IGHV1-18,IGHV1-69,IGHV3-13,IGHV3-15,IGHV3-23,IGHV3-49,IGHV3-64D,IGHV3-7,IGHV3-72,IGHV3-74,IGHV5-51,IGHV6-1,IGKC,IGKV3-20,IGLC7,IGLL5,JCHAIN,LBP,LRG1,LYZ,MBL2,PGLYRP2,PPBP,TF
M29251	GOBP_NEGATIVE_REGULATION_OF_WOUND_HEALING	36.6657	17	0.55615	1.0784	0.346191	1	0.560015	APOE,APOH,CPB2,F11,F12,F2,FGA,FGB,FGG,HRG,KLKB1,KNG1,PLG,PROS1,SERPINF2,SERPING1,VTN
M16442	GOBP_CIRCULATORY_SYSTEM_DEVELOPMENT	36.1599	17	0.546713	1.06353	0.368016	1	0.578311	AGT,APOB,APOD,APOE,APOH,C3,C5,ECM1,FN1,GPLD1,HRG,LRG1,PLG,RBP4,SERPINF1,SERPINF2,TGFBI
M39649	WP_COMPLEMENT_AND_COAGULATION_CASCADES	75.5015	36	0.532242	1.04863	0.365965	1	0.578311	C1QA,C1QB,C1QC,C1R,C1S,C2,C3,C4B,C6,C7,C8G,C9,CFB,CFD,CFH,CFI,CLU,CPB2,F10,F12,F13B,F2,F5,F9,FGB,KLKB1,KNG1,MASP1,PLG,PROS1,SERPINA1,SERPINC1,SERPIND1,SERPINF2,SERPING1,VWF
M10495	GOBP_REGULATION_OF_WOUND_HEALING	37.228	18	0.537933	1.03411	0.412328	1	0.61292	APOE,APOH,CPB2,F11,F12,F2,FGA,FGB,FGG,HRG,KLKB1,KNG1,PLG,PROS1,SERPINC1,SERPINF2,SERPING1,VTN
M10666	GOBP_REGULATION_OF_COAGULATION	37.228	18	0.537933	1.03411	0.412328	1	0.61292	APOE,APOH,CPB2,F11,F12,F2,FGA,FGB,FGG,HRG,KLKB1,KNG1,PLG,PROS1,SERPINC1,SERPINF2,SERPING1,VTN
M13178	GOBP_REGULATION_OF_RESPONSE_TO_WOUNDING	37.228	18	0.537933	1.03411	0.412328	1	0.61292	APOE,APOH,CPB2,F11,F12,F2,FGA,FGB,FGG,HRG,KLKB1,KNG1,PLG,PROS1,SERPINC1,SERPINF2,SERPING1,VTN
M4002	GOBP_VASCULATURE_DEVELOPMENT	33.1369	16	0.530253	1.03553	0.411502	1	0.61292	AGT,APOB,APOD,APOE,APOH,C3,C5,ECM1,FN1,GPLD1,HRG,LRG1,PLG,SERPINF1,SERPINF2,TGFBI
M16371	GOBP_REGULATION_OF_PHOSPHORUS_METABOLIC_PROCESS	34.9198	17	0.496697	1.02705	0.424136	1	0.620201	AGT,APOA1,APOC1,APOC2,APOE,C3,CD44,CLU,F2,FBLN1,FN1,GPLD1,HPX,HRG,MST1,TF,VTN
M39502	WP_COMPLEMENT_ACTIVATION	40.953	20	0.491848	1.02382	0.428503	1	0.620201	C1QA,C1QB,C1QC,C1R,C1S,C2,C3,C4A,C4B,C5,C6,C7,C8A,C8B,C8G,C9,CFB,CFD,CFP,MASP1
M16307	GOBP_PHAGOCYTOSIS	74.8821	37	0.494578	1.01192	0.449468	1	0.642098	AHSG,APOA1,APOA2,C2,C3,C4A,C4B,C4BPA,C4BPB,CD14,CRP,FCN3,GSN,IGHA1,IGHA2,IGHG1,IGHG2,IGHG3,IGHG4,IGHM,IGHV1-18,IGHV1-69,IGHV3-13,IGHV3-15,IGHV3-23,IGHV3-49,IGHV3-64D,IGHV3-7,IGHV3-72,IGHV3-74,IGHV5-51,IGHV6-1,IGKC,IGLC7,IGLL5,LBP,MBL2
M11413	GOBP_VESICLE_MEDIATED_TRANSPORT	104.834	52	0.497217	1.00802	0.458638	1	0.646797	AHSG,APOA1,APOA2,APOC1,APOC2,APOC3,APOE,C2,C3,C4A,C4B,C4BPA,C4BPB,CD14,CD5L,CFI,CLU,CRP,FCN3,FGA,FGB,FGG,GSN,IGHA1,IGHA2,IGHG1,IGHG2,IGHG3,IGHG4,IGHM,IGHV1-18,IGHV1-69,IGHV3-13,IGHV3-15,IGHV3-23,IGHV3-49,IGHV3-64D,IGHV3-7,IGHV3-72,IGHV3-74,IGHV5-51,IGHV6-1,IGKC,IGLC7,IGLL5,LBP,LGALS3BP,MBL2,PIGR,PRG4,TF,VTN
M16534	GOBP_BIOLOGICAL_ADHESION	49.7753	25	0.532291	0.995507	0.482351	1	0.663232	AMBP,APOA1,APOA4,APOD,ATRN,AZGP1,CD44,FBLN1,FGA,FGB,FGG,FN1,HABP2,HBB,HRG,IGFALS,KNG1,LGALS3BP,PLG,SAA1,SELL,SERPINF2,TGFBI,VTN,VWF
M6709	GOBP_CELL_ACTIVATION	75.9097	38	0.475111	0.998811	0.481343	1	0.663232	APOE,C1QA,CD44,CLU,F2,FGA,FGB,FGG,FN1,GSN,HBB,HRG,IGHA1,IGHA2,IGHG1,IGHG2,IGHG3,IGHG4,IGHM,IGHV1-18,IGHV1-69,IGHV3-13,IGHV3-15,IGHV3-23,IGHV3-49,IGHV3-64D,IGHV3-7,IGHV3-72,IGHV3-74,IGHV5-51,IGHV6-1,IGKC,IGLC7,IGLL5,LBP,PGLYRP2,SAA1,VWF
M10107	GOBP_REGULATION_OF_CELL_ACTIVATION	52.393	29	0.430739	0.903328	0.682935	1	0.927442	APOE,F2,FGG,FN1,HRG,IGHA1,IGHA2,IGHG1,IGHG2,IGHG3,IGHG4,IGHM,IGHV1-18,IGHV1-69,IGHV3-13,IGHV3-15,IGHV3-23,IGHV3-49,IGHV3-64D,IGHV3-7,IGHV3-72,IGHV3-74,IGHV5-51,IGHV6-1,IGKC,IGLC7,IGLL5,LBP,PGLYRP2
M42535	WP_COMPLEMENT_SYSTEM_IN_NEURONAL_DEVELOPMENT_AND_PLASTICITY	53.77	30	0.456322	0.896166	0.701335	1	0.940815	C1QA,C1QB,C1QC,C1R,C1S,C2,C3,C4A,C4B,C4BPA,C4BPB,C5,C6,C7,C8A,C8B,C8G,C9,CFB,CFD,CFH,CFI,CFP,CLU,FCN3,MASP1,MBL2,PROS1,SERPING1,VTN
M16060	GOBP_ENDOCYTOSIS	79.7197	44	0.45554	0.905905	0.72381	1	0.959266	AHSG,APOC1,APOC2,APOC3,APOE,C3,C4B,C4BPA,C4BPB,CD14,CD5L,CFI,CLU,CRP,FCN3,GSN,IGHA1,IGHA2,IGHG1,IGHG2,IGHG3,IGHG4,IGHM,IGHV1-18,IGHV1-69,IGHV3-13,IGHV3-15,IGHV3-23,IGHV3-49,IGHV3-64D,IGHV3-7,IGHV3-72,IGHV3-74,IGHV5-51,IGHV6-1,IGKC,IGLC7,IGLL5,LBP,LGALS3BP,MBL2,PRG4,TF,VTN
M13774	GOBP_HUMORAL_IMMUNE_RESPONSE	119.877	66	0.478261	0.908162	0.76696	1	0.992916	A2M,C1QA,C1QB,C1QC,C1R,C1RL,C1S,C2,C3,C4A,C4B,C4BPA,C4BPB,C5,C6,C7,C8A,C8B,C8G,C9,CD5L,CFB,CFD,CFH,CFHR1,CFHR5,CFI,CFP,CLU,CRP,F2,FCN3,FGA,FGB,HPX,HRG,IGHA1,IGHA2,IGHG1,IGHG2,IGHG3,IGHG4,IGHM,IGHV1-18,IGHV1-69,IGHV3-13,IGHV3-15,IGHV3-23,IGHV3-49,IGHV3-64D,IGHV3-7,IGHV3-72,IGHV3-74,IGHV5-51,IGHV6-1,IGKC,IGKV3-20,IGLC7,IGLL5,JCHAIN,LYZ,MASP1,MBL2,PPBP,SERPING1,TF
M2297	GOBP_LYMPHOCYTE_ACTIVATION	42.1766	25	0.401788	0.843532	0.77628	1	0.992916	CD44,GSN,IGHA1,IGHA2,IGHG1,IGHG2,IGHG3,IGHG4,IGHM,IGHV1-18,IGHV1-69,IGHV3-13,IGHV3-15,IGHV3-23,IGHV3-49,IGHV3-64D,IGHV3-7,IGHV3-72,IGHV3-74,IGHV5-51,IGHV6-1,IGKC,IGLC7,IGLL5,PGLYRP2
M4046	GOBP_POSITIVE_REGULATION_OF_IMMUNE_SYSTEM_PROCESS	111.831	62	0.465129	0.901861	0.775438	1	0.992916	A2M,AZGP1,C1QA,C1QB,C1QC,C1R,C1RL,C1S,C2,C3,C4A,C4B,C4BPA,C4BPB,C5,C6,C7,C8A,C8B,C8G,C9,CD5L,CFB,CFD,CFH,CFHR1,CFHR5,CFI,CFP,CLU,CRP,FCN3,GPLD1,HPX,HRG,IGHA1,IGHA2,IGHG1,IGHG2,IGHG3,IGHG4,IGHM,IGHV1-18,IGHV1-69,IGHV3-13,IGHV3-15,IGHV3-23,IGHV3-49,IGHV3-64D,IGHV3-7,IGHV3-72,IGHV3-74,IGHV5-51,IGHV6-1,IGKC,IGLC7,IGLL5,LBP,MASP1,MBL2,RBP4,SERPING1
M10657	GOBP_B_CELL_ACTIVATION	21.5375	22	0.332168	0.489488	0.998252	1	0.998252	IGHA1,IGHA2,IGHG1,IGHG2,IGHG3,IGHG4,IGHM,IGHV1-18,IGHV1-69,IGHV3-13,IGHV3-15,IGHV3-23,IGHV3-49,IGHV3-64D,IGHV3-7,IGHV3-72,IGHV3-74,IGHV5-51,IGHV6-1,IGKC,IGLC7,IGLL5
M11047	GOBP_ANTIGEN_RECEPTOR_MEDIATED_SIGNALING_PATHWAY	21.5375	22	0.332168	0.489488	0.998252	1	0.998252	IGHA1,IGHA2,IGHG1,IGHG2,IGHG3,IGHG4,IGHM,IGHV1-18,IGHV1-69,IGHV3-13,IGHV3-15,IGHV3-23,IGHV3-49,IGHV3-64D,IGHV3-7,IGHV3-72,IGHV3-74,IGHV5-51,IGHV6-1,IGKC,IGLC7,IGLL5
M11678	GOBP_LEUKOCYTE_MEDIATED_IMMUNITY	86.0713	49	0.454378	0.878278	0.799872	1	0.998252	AZGP1,C1QA,C1QB,C1QC,C1R,C1RL,C1S,C2,C3,C4A,C4B,C4BPA,C4BPB,C5,C6,C7,C8A,C8B,C8G,C9,CFI,CLU,CRP,F2,HPX,IGHA1,IGHA2,IGHG1,IGHG2,IGHG3,IGHG4,IGHM,IGHV1-18,IGHV1-69,IGHV3-13,IGHV3-15,IGHV3-23,IGHV3-49,IGHV3-64D,IGHV3-7,IGHV3-72,IGHV3-74,IGHV5-51,IGHV6-1,IGKC,IGLC7,IGLL5,MBL2,SERPING1
M12033	GOBP_B_CELL_MEDIATED_IMMUNITY	78.1978	47	0.435018	0.831891	0.879982	1	0.998252	C1QA,C1QB,C1QC,C1R,C1RL,C1S,C2,C3,C4A,C4B,C4BPA,C4BPB,C5,C6,C7,C8A,C8B,C8G,C9,CFI,CLU,CRP,HPX,IGHA1,IGHA2,IGHG1,IGHG2,IGHG3,IGHG4,IGHM,IGHV1-18,IGHV1-69,IGHV3-13,IGHV3-15,IGHV3-23,IGHV3-49,IGHV3-64D,IGHV3-7,IGHV3-72,IGHV3-74,IGHV5-51,IGHV6-1,IGKC,IGLC7,IGLL5,MBL2,SERPING1
M12406	GOBP_COMPLEMENT_ACTIVATION	91.7675	56	0.430985	0.819353	0.918913	1	0.998252	A2M,C1QA,C1QB,C1QC,C1R,C1RL,C1S,C2,C3,C4A,C4B,C4BPA,C4BPB,C5,C6,C7,C8A,C8B,C8G,C9,CD5L,CFB,CFD,CFH,CFHR1,CFHR5,CFI,CFP,CLU,CRP,FCN3,IGHA1,IGHA2,IGHG1,IGHG2,IGHG3,IGHG4,IGHM,IGHV1-18,IGHV1-69,IGHV3-13,IGHV3-15,IGHV3-23,IGHV3-49,IGHV3-64D,IGHV3-7,IGHV3-72,IGHV3-74,IGHV5-51,IGHV6-1,IGKC,IGLC7,IGLL5,MASP1,MBL2,SERPING1
M12663	GOBP_LYMPHOCYTE_MEDIATED_IMMUNITY	80.7131	48	0.441907	0.840762	0.868454	1	0.998252	AZGP1,C1QA,C1QB,C1QC,C1R,C1RL,C1S,C2,C3,C4A,C4B,C4BPA,C4BPB,C5,C6,C7,C8A,C8B,C8G,C9,CFI,CLU,CRP,HPX,IGHA1,IGHA2,IGHG1,IGHG2,IGHG3,IGHG4,IGHM,IGHV1-18,IGHV1-69,IGHV3-13,IGHV3-15,IGHV3-23,IGHV3-49,IGHV3-64D,IGHV3-7,IGHV3-72,IGHV3-74,IGHV5-51,IGHV6-1,IGKC,IGLC7,IGLL5,MBL2,SERPING1
M12930	GOBP_IMMUNOGLOBULIN_PRODUCTION	16.3222	16	0.295545	0.51007	0.990209	1	0.998252	HPX,IGKC,IGKV1-16,IGKV1-17,IGKV1-5,IGKV1D-8,IGKV2-24,IGKV2-30,IGKV3-15,IGKV3-20,IGKV4-1,IGLV1-51,IGLV3-19,IGLV3-21,IGLV3-9,RBP4
M13385	GOBP_POSITIVE_REGULATION_OF_CELL_ACTIVATION	28.0148	23	0.361278	0.609018	0.983198	1	0.998252	IGHA1,IGHA2,IGHG1,IGHG2,IGHG3,IGHG4,IGHM,IGHV1-18,IGHV1-69,IGHV3-13,IGHV3-15,IGHV3-23,IGHV3-49,IGHV3-64D,IGHV3-7,IGHV3-72,IGHV3-74,IGHV5-51,IGHV6-1,IGKC,IGLC7,IGLL5,LBP
M13847	GOBP_ADAPTIVE_IMMUNE_RESPONSE	96.7648	64	0.39442	0.755975	0.981946	1	0.998252	AZGP1,C1QA,C1QB,C1QC,C1R,C1RL,C1S,C2,C3,C4A,C4B,C4BPA,C4BPB,C5,C6,C7,C8A,C8B,C8G,C9,CFI,CLU,CRP,FGA,FGB,HPX,IGHA1,IGHA2,IGHG1,IGHG2,IGHG3,IGHG4,IGHM,IGHV1-18,IGHV1-69,IGHV3-13,IGHV3-15,IGHV3-23,IGHV3-49,IGHV3-64D,IGHV3-7,IGHV3-72,IGHV3-74,IGHV5-51,IGHV6-1,IGKC,IGKV1-16,IGKV1-17,IGKV1-5,IGKV1D-8,IGKV2-24,IGKV2-30,IGKV3-15,IGKV3-20,IGKV4-1,IGLC7,IGLL5,IGLV1-51,IGLV3-19,IGLV3-21,IGLV3-9,JCHAIN,MBL2,…
M14227	GOBP_REGULATION_OF_B_CELL_ACTIVATION	21.5375	22	0.332168	0.489488	0.998252	1	0.998252	IGHA1,IGHA2,IGHG1,IGHG2,IGHG3,IGHG4,IGHM,IGHV1-18,IGHV1-69,IGHV3-13,IGHV3-15,IGHV3-23,IGHV3-49,IGHV3-64D,IGHV3-7,IGHV3-72,IGHV3-74,IGHV5-51,IGHV6-1,IGKC,IGLC7,IGLL5
M14749	GOBP_HUMORAL_IMMUNE_RESPONSE_MEDIATED_BY_CIRCULATING_IMMUNOGLOBULIN	78.1978	47	0.435018	0.831891	0.879982	1	0.998252	C1QA,C1QB,C1QC,C1R,C1RL,C1S,C2,C3,C4A,C4B,C4BPA,C4BPB,C5,C6,C7,C8A,C8B,C8G,C9,CFI,CLU,CRP,HPX,IGHA1,IGHA2,IGHG1,IGHG2,IGHG3,IGHG4,IGHM,IGHV1-18,IGHV1-69,IGHV3-13,IGHV3-15,IGHV3-23,IGHV3-49,IGHV3-64D,IGHV3-7,IGHV3-72,IGHV3-74,IGHV5-51,IGHV6-1,IGKC,IGLC7,IGLL5,MBL2,SERPING1
M15146	GOBP_MEMBRANE_ORGANIZATION	46.0157	30	0.400958	0.766928	0.908197	1	0.998252	APOA1,APOA2,APOA4,APOB,APOE,C3,CLU,GSN,IGHA1,IGHA2,IGHG1,IGHG2,IGHG3,IGHG4,IGHM,IGHV1-18,IGHV1-69,IGHV3-13,IGHV3-15,IGHV3-23,IGHV3-49,IGHV3-64D,IGHV3-7,IGHV3-72,IGHV3-74,IGHV5-51,IGHV6-1,IGKC,IGLC7,IGLL5
M15414	GOBP_MEMBRANE_INVAGINATION	30.1828	24	0.359028	0.628809	0.979292	1	0.998252	C3,GSN,IGHA1,IGHA2,IGHG1,IGHG2,IGHG3,IGHG4,IGHM,IGHV1-18,IGHV1-69,IGHV3-13,IGHV3-15,IGHV3-23,IGHV3-49,IGHV3-64D,IGHV3-7,IGHV3-72,IGHV3-74,IGHV5-51,IGHV6-1,IGKC,IGLC7,IGLL5
M16078	GOBP_POSITIVE_REGULATION_OF_B_CELL_ACTIVATION	21.5375	22	0.332168	0.489488	0.998252	1	0.998252	IGHA1,IGHA2,IGHG1,IGHG2,IGHG3,IGHG4,IGHM,IGHV1-18,IGHV1-69,IGHV3-13,IGHV3-15,IGHV3-23,IGHV3-49,IGHV3-64D,IGHV3-7,IGHV3-72,IGHV3-74,IGHV5-51,IGHV6-1,IGKC,IGLC7,IGLL5
M16183	GOBP_REGULATION_OF_LYMPHOCYTE_ACTIVATION	32.1737	23	0.362959	0.699428	0.939024	1	0.998252	IGHA1,IGHA2,IGHG1,IGHG2,IGHG3,IGHG4,IGHM,IGHV1-18,IGHV1-69,IGHV3-13,IGHV3-15,IGHV3-23,IGHV3-49,IGHV3-64D,IGHV3-7,IGHV3-72,IGHV3-74,IGHV5-51,IGHV6-1,IGKC,IGLC7,IGLL5,PGLYRP2
M16237	GOBP_PRODUCTION_OF_MOLECULAR_MEDIATOR_OF_IMMUNE_RESPONSE	25.6319	18	0.365591	0.711997	0.900296	1	0.998252	APOA1,APOA2,HPX,IGKC,IGKV1-16,IGKV1-17,IGKV1-5,IGKV1D-8,IGKV2-24,IGKV2-30,IGKV3-15,IGKV3-20,IGKV4-1,IGLV1-51,IGLV3-19,IGLV3-21,IGLV3-9,RBP4
M16382	GOBP_B_CELL_RECEPTOR_SIGNALING_PATHWAY	21.5375	22	0.332168	0.489488	0.998252	1	0.998252	IGHA1,IGHA2,IGHG1,IGHG2,IGHG3,IGHG4,IGHM,IGHV1-18,IGHV1-69,IGHV3-13,IGHV3-15,IGHV3-23,IGHV3-49,IGHV3-64D,IGHV3-7,IGHV3-72,IGHV3-74,IGHV5-51,IGHV6-1,IGKC,IGLC7,IGLL5
M16548	GOBP_ADAPTIVE_IMMUNE_RESPONSE_BASED_ON_SOMATIC_RECOMBINATION_OF_IMMUNE_RECEPTORS_BUILT_FROM_IMMUNOGLOBULIN_SUPERFAMILY_DOMAINS	80.7131	48	0.441907	0.840762	0.868454	1	0.998252	AZGP1,C1QA,C1QB,C1QC,C1R,C1RL,C1S,C2,C3,C4A,C4B,C4BPA,C4BPB,C5,C6,C7,C8A,C8B,C8G,C9,CFI,CLU,CRP,HPX,IGHA1,IGHA2,IGHG1,IGHG2,IGHG3,IGHG4,IGHM,IGHV1-18,IGHV1-69,IGHV3-13,IGHV3-15,IGHV3-23,IGHV3-49,IGHV3-64D,IGHV3-7,IGHV3-72,IGHV3-74,IGHV5-51,IGHV6-1,IGKC,IGLC7,IGLL5,MBL2,SERPING1
M16726	GOBP_PHAGOCYTOSIS_RECOGNITION	46.0274	29	0.435862	0.793576	0.871983	1	0.998252	C4B,C4BPA,C4BPB,CRP,FCN3,IGHA1,IGHA2,IGHG1,IGHG2,IGHG3,IGHG4,IGHM,IGHV1-18,IGHV1-69,IGHV3-13,IGHV3-15,IGHV3-23,IGHV3-49,IGHV3-64D,IGHV3-7,IGHV3-72,IGHV3-74,IGHV5-51,IGHV6-1,IGKC,IGLC7,IGLL5,LBP,MBL2
M19789	GOBP_ACTIVATION_OF_IMMUNE_RESPONSE	93.6397	57	0.434419	0.821401	0.918246	1	0.998252	A2M,C1QA,C1QB,C1QC,C1R,C1RL,C1S,C2,C3,C4A,C4B,C4BPA,C4BPB,C5,C6,C7,C8A,C8B,C8G,C9,CD5L,CFB,CFD,CFH,CFHR1,CFHR5,CFI,CFP,CLU,CRP,FCN3,GPLD1,IGHA1,IGHA2,IGHG1,IGHG2,IGHG3,IGHG4,IGHM,IGHV1-18,IGHV1-69,IGHV3-13,IGHV3-15,IGHV3-23,IGHV3-49,IGHV3-64D,IGHV3-7,IGHV3-72,IGHV3-74,IGHV5-51,IGHV6-1,IGKC,IGLC7,IGLL5,MASP1,MBL2,SERPING1
M22284	GOBP_IMMUNE_RESPONSE_REGULATING_SIGNALING_PATHWAY	43.7744	27	0.42896	0.810637	0.838597	1	0.998252	CD14,GPLD1,IGHA1,IGHA2,IGHG1,IGHG2,IGHG3,IGHG4,IGHM,IGHV1-18,IGHV1-69,IGHV3-13,IGHV3-15,IGHV3-23,IGHV3-49,IGHV3-64D,IGHV3-7,IGHV3-72,IGHV3-74,IGHV5-51,IGHV6-1,IGKC,IGLC7,IGLL5,LBP,MBL2,PIGR
M42607	GOBP_IMMUNE_RESPONSE_REGULATING_CELL_SURFACE_RECEPTOR_SIGNALING_PATHWAY	32.7498	25	0.384804	0.654997	0.971772	1	0.998252	GPLD1,IGHA1,IGHA2,IGHG1,IGHG2,IGHG3,IGHG4,IGHM,IGHV1-18,IGHV1-69,IGHV3-13,IGHV3-15,IGHV3-23,IGHV3-49,IGHV3-64D,IGHV3-7,IGHV3-72,IGHV3-74,IGHV5-51,IGHV6-1,IGKC,IGLC7,IGLL5,MBL2,PIGR
M4618	GOBP_POSITIVE_REGULATION_OF_IMMUNE_RESPONSE	108.808	61	0.458214	0.891867	0.797851	1	0.998252	A2M,AZGP1,C1QA,C1QB,C1QC,C1R,C1RL,C1S,C2,C3,C4A,C4B,C4BPA,C4BPB,C5,C6,C7,C8A,C8B,C8G,C9,CD5L,CFB,CFD,CFH,CFHR1,CFHR5,CFI,CFP,CLU,CRP,FCN3,GPLD1,HPX,HRG,IGHA1,IGHA2,IGHG1,IGHG2,IGHG3,IGHG4,IGHM,IGHV1-18,IGHV1-69,IGHV3-13,IGHV3-15,IGHV3-23,IGHV3-49,IGHV3-64D,IGHV3-7,IGHV3-72,IGHV3-74,IGHV5-51,IGHV6-1,IGKC,IGLC7,IGLL5,LBP,MASP1,MBL2,SERPING1
M5969	GOBP_CELL_RECOGNITION	47.4533	30	0.438123	0.790888	0.879918	1	0.998252	C4B,C4BPA,C4BPB,CRP,FCN3,FETUB,IGHA1,IGHA2,IGHG1,IGHG2,IGHG3,IGHG4,IGHM,IGHV1-18,IGHV1-69,IGHV3-13,IGHV3-15,IGHV3-23,IGHV3-49,IGHV3-64D,IGHV3-7,IGHV3-72,IGHV3-74,IGHV5-51,IGHV6-1,IGKC,IGLC7,IGLL5,LBP,MBL2
