## supplementary figures and tables for "Unique proteome signatures in ICU patients with COVID-19 and delirium: an observational study": Venn_Diagram_tables.xls

### Sheet: 10prots_unique_in_allcov
	Deliriumyes	Age	Sexmale	AveExpr	F	P.Value	adj.P.Val	F.std
IGLC7;IGLL5	0.0709941	0.0077675	0.295674	11.9036	4.1277	0.0066336	0.0142448	4.07686
CFI	0.0188276	-0.00224189	-0.0961884	8.87717	3.92883	0.00868825	0.0173765	3.88294
APOC2	0.0963901	-0.0120955	-0.188032	10.6196	3.69049	0.0119961	0.0230868	3.6502
IGLL5	0.050532	0.0080768	0.307678	13.1901	3.677	0.0122167	0.0232916	3.63702
LUM	-0.0258313	0.00642608	-0.276235	7.98946	3.44891	0.0166187	0.0294802	3.41393
CFB	0.0755046	-0.0060019	0.0287812	10.3028	3.28942	0.0205954	0.0359099	3.25775
C4A	-0.129154	-0.00354336	0.547318	8.15065	3.26418	0.0213055	0.0368333	3.23301
C8A	0.0390693	-0.00413913	-0.0798067	7.95819	3.20399	0.0230978	0.0391757	3.17402
CFHR2	0.101551	0.0088532	-0.0478943	7.25126	3.19953	0.0232366	0.0391757	3.16964
IGLV3-19	0.142704	0.0197495	-0.171935	8.31064	3.04819	0.028457	0.0464419	3.0212

### Sheet: 18prots_cmn_age_del
	logFC	AveExpr	t	P.Value	adj.P.Val	B	z.std
IGFALS	-0.0412931	5.55092	-5.24487	1.56535e-06	0.000319332	5.15194	-4.80271
A2M	0.0146836	12.4578	4.80632	8.44646e-06	0.000622111	3.41249	4.45354
FETUB	-0.0203312	6.69417	-4.7919	9.14869e-06	0.000622111	2.76208	-4.43637
C7	0.0142684	8.44848	4.69845	1.27284e-05	0.000649147	3.11271	4.36472
A2M;PZP	0.0149569	11.4437	4.39709	3.79412e-05	0.001548	1.57619	4.11967
CST3	0.0209123	6.53843	4.03259	0.000141718	0.00361381	0.23346	3.80515
KNG1	-0.00493272	11.1212	-3.87321	0.000239783	0.00543508	-0.84718	-3.67293
PRG4	-0.0123457	5.32638	-3.75715	0.000359607	0.00666908	-1.27221	-3.56808
F2	-0.00459309	10.249	-3.54234	0.000776786	0.0121896	-2.15454	-3.36094
KLKB1	-0.00604944	9.93222	-3.45437	0.000974118	0.0135439	-2.47955	-3.2979
CD14	0.00736949	9.66656	3.42516	0.00107229	0.0136717	-2.56511	3.27084
IGHA1	0.0171308	12.8367	3.29493	0.00154031	0.0160568	-2.20148	3.16698
AHSG	-0.00947413	9.88033	-3.31341	0.00154936	0.0160568	-2.85305	-3.16528
ITIH3	0.00962435	8.94408	3.18972	0.00221122	0.0196125	-3.02217	3.06029
F12	-0.00879353	7.08588	-3.03472	0.00339804	0.0266616	-3.11074	-2.92923
HABP2	-0.00491062	7.70718	-2.96709	0.00417984	0.029403	-4.08511	-2.86426
APOM	-0.00853207	6.20218	-2.94793	0.00456099	0.0310147	-4.18901	-2.83651
ITIH4	0.00440382	11.5732	2.88788	0.0053063	0.0349189	-4.11809	2.78783

### Sheet: 14prots_cmn_age_allcov
	logFC	AveExpr	t	P.Value	adj.P.Val	B	z.std
VTN	-0.00783123	11.0699	-4.27334	6.14756e-05	0.00209017	0.390096	-4.00707
C8G	-0.00679719	7.30061	-4.09921	0.000114595	0.00333962	-0.121249	-3.85741
CFD	0.0159018	7.77177	3.82021	0.000287084	0.00585651	-0.729326	3.62668
CFH	-0.0048254	10.5754	-3.52106	0.000757961	0.0121896	-1.75829	-3.36771
FBLN1	0.00909878	7.92794	3.43649	0.000995875	0.0135439	-2.23651	3.29169
CNDP1	-0.0134485	4.46041	-3.33762	0.00139258	0.0160568	-2.88673	-3.19618
SERPINC1	-0.00458991	10.568	-3.29566	0.0015742	0.0160568	-3.19257	-3.16065
IGHA2	0.0165831	12.2921	3.26341	0.00170806	0.0165246	-2.19877	3.13679
GC	-0.00505543	10.2952	-3.25033	0.00178206	0.0165246	-2.92881	-3.12434
PLG	-0.00587603	10.5306	-3.15968	0.00234869	0.0199639	-3.08564	-3.04218
IGHA1;IGHA2	0.0159595	11.9098	3.07103	0.00302992	0.0247241	-2.84632	2.96469
TTR	-0.0141813	7.20215	-3.00458	0.00374755	0.0283148	-3.8801	-2.89867
SHBG	0.0138215	5.67521	2.98298	0.0039291	0.0286263	-3.77639	2.8838
APOC1	-0.0140908	8.14077	-2.81571	0.00636201	0.0405578	-4.58002	-2.72852

### Sheet: 10prots_unique_in_del
	logFC	AveExpr	t	P.Value	adj.P.Val	B	z.std
IGHV3-7	0.145473	9.03517	2.83791	0.00475196	0.0110159	-3.53388	2.82338
SERPING1	0.0905497	11.5797	2.72763	0.00664037	0.0147243	-3.84795	2.71436
HP	-0.518629	14.596	-2.69373	0.00736636	0.0159866	-3.96562	-2.67981
TGFBI	0.210654	5.17096	2.64198	0.00857364	0.0180312	-4.10825	2.6286
CD5L	0.149963	9.15228	2.54862	0.0111583	0.0229929	-4.21689	2.5377
IGHV4-34;IGHV4-38-2	0.142307	10.8569	2.48005	0.0135035	0.0272744	-4.40168	2.47021
IGHV3-23	0.12112	9.03295	2.45656	0.014413	0.028826	-4.449	2.4468
IGHV3-15	0.170164	6.40498	2.3897	0.0172787	0.0333823	-4.61296	2.38072
SERPINA7	0.0670921	7.2866	2.34248	0.0195866	0.0373427	-4.7462	2.33417
IGHV1-46	0.158503	7.05712	2.22651	0.0264681	0.0486442	-5.01769	2.21927
